# Identification of novel nutrient sensitive human yolk sac functions required for embryogenesis

**DOI:** 10.1101/2024.09.30.24314635

**Authors:** M White, J Arif-Pardy, E Bloise, KL Connor

## Abstract

The human yolk sac (hYS) is essential for embryo nutrient biosynthesis/transport and development. However, there lacks a comprehensive study of hYS nutrient-gene interactions. Here we performed a secondary analysis of hYS transcript profiles (n=9 samples) to identify nutrient-sensitive hYS genes and regulatory networks, including those that associate with adverse perinatal phenotypes with embryonic origins. Overall, 14.8% highly expressed hYS genes are nutrient-sensitive; the most common nutrient cofactors for hYS genes are metals and B-vitamins. Functional analysis of highly expressed hYS genes reveals that nutrient-sensitive hYS genes are more likely to be involved in metabolic functions than hYS genes that are not nutrient-sensitive. Through nutrient-sensitive gene network analysis, we find that four nutrient-sensitive transcription regulators in the hYS (with zinc and/or magnesium cofactors) are predicted to collectively regulate 30.9% of highly expressed hYS genes. Lastly, we identify 117 nutrient-sensitive hYS genes that associate with an adverse perinatal outcome with embryonic origins. Among these, the greatest number of nutrient-sensitive hYS genes are linked to congenital heart defects (n=54 genes), followed by microcephaly (n=37). Collectively, our study characterises nutrient-sensitive hYS functions and improves understanding of the ways in which nutrient-gene interactions in the hYS may influence both typical and pathological development.
