## Supplementary Table S1 for "Identification of novel nutrient sensitive human yolk sac functions required for embryogenesis"

shared interaction	gene	cofactor
AARS (interacts with) Vit B9 (THF)	AARS	Vit B9 (THF)
ABAT (interacts with) Fe-S complex	ABAT	Fe-S complex
ABAT (interacts with) Vit B6 (PP)	ABAT	Vit B6 (PP)
ABL1 (interacts with) metal cation	ABL1	metal cation
ACAA1 (interacts with) Vit B3 (NAD)	ACAA1	Vit B3 (NAD)
ACAA2 (interacts with) Vit B3 (NAD)	ACAA2	Vit B3 (NAD)
ACADM (interacts with) Ubiquinone (CoQ)	ACADM	Ubiquinone (CoQ)
ACADSB (interacts with) Ubiquinone (CoQ)	ACADSB	Ubiquinone (CoQ)
ACADVL (interacts with) Ubiquinone (CoQ)	ACADVL	Ubiquinone (CoQ)
ACAT1 (interacts with) Heme	ACAT1	Heme
ACAT1 (interacts with) Vit B5 (CoA)	ACAT1	Vit B5 (CoA)
ACLY (interacts with) metal cation	ACLY	metal cation
ACO2 (interacts with) Fe-S complex	ACO2	Fe-S complex
ACOX1 (interacts with) Vit B1 (TPP)	ACOX1	Vit B1 (TPP)
ACP1 (interacts with) Fe	ACP1	Fe
ACP1 (interacts with) Zn	ACP1	Zn
ACSL1 (interacts with) metal cation	ACSL1	metal cation
ACSL3 (interacts with) metal cation	ACSL3	metal cation
ACSL4 (interacts with) metal cation	ACSL4	metal cation
ACSL5 (interacts with) metal cation	ACSL5	metal cation
ACVR1 (interacts with) metal cation	ACVR1	metal cation
ACVRL1 (interacts with) metal cation	ACVRL1	metal cation
ADAM10 (interacts with) Vit C (Ascorbic Acid)	ADAM10	Vit C (Ascorbic Acid)
ADAM12 (interacts with) Vit C (Ascorbic Acid)	ADAM12	Vit C (Ascorbic Acid)
ADAM19 (interacts with) Vit C (Ascorbic Acid)	ADAM19	Vit C (Ascorbic Acid)
ADAM33 (interacts with) Vit C (Ascorbic Acid)	ADAM33	Vit C (Ascorbic Acid)
ADAM9 (interacts with) Vit C (Ascorbic Acid)	ADAM9	Vit C (Ascorbic Acid)
ADAMTS1 (interacts with) Ca	ADAMTS1	Ca
ADAMTS1 (interacts with) Zn	ADAMTS1	Zn
ADAMTS12 (interacts with) Vit C (Ascorbic Acid)	ADAMTS12	Vit C (Ascorbic Acid)
ADAMTS2 (interacts with) Vit C (Ascorbic Acid)	ADAMTS2	Vit C (Ascorbic Acid)
ADAMTS9 (interacts with) Vit C (Ascorbic Acid)	ADAMTS9	Vit C (Ascorbic Acid)
ADAR (interacts with) Vit C (Ascorbic Acid)	ADAR	Vit C (Ascorbic Acid)
ADH5 (interacts with) Vit B2 (FAD)	ADH5	Vit B2 (FAD)
ADH5 (interacts with) Zn	ADH5	Zn
ADI1 (interacts with) Fe	ADI1	Fe
ADI1 (interacts with) Mn	ADI1	Mn
ADPGK (interacts with) metal cation	ADPGK	metal cation
ADPRHL2 (interacts with) metal cation	ADPRHL2	metal cation
ADSS (interacts with) Mg	ADSS	Mg
AFP (interacts with) K	AFP	K
AGPAT1 (interacts with) Vit B3 (NAD)	AGPAT1	Vit B3 (NAD)
AGPAT2 (interacts with) Vit B3 (NAD)	AGPAT2	Vit B3 (NAD)
AHCY (interacts with) Vit B2 (FAD)	AHCY	Vit B2 (FAD)
AHCYL1 (interacts with) Vit B2 (FAD)	AHCYL1	Vit B2 (FAD)
AIFM1 (interacts with) Vit B1 (TPP)	AIFM1	Vit B1 (TPP)
AKR1A1 (interacts with) Zn	AKR1A1	Zn
AKR1D1 (interacts with) Vit B2 (FMN)	AKR1D1	Vit B2 (FMN)
ALAD (interacts with) Zn	ALAD	Zn
ALAS1 (interacts with) Vit B3 (NAD)	ALAS1	Vit B3 (NAD)
ALAS1 (interacts with) Vit B5 (CoA)	ALAS1	Vit B5 (CoA)
ALAS2 (interacts with) Vit B3 (NAD)	ALAS2	Vit B3 (NAD)
ALAS2 (interacts with) Vit B5 (CoA)	ALAS2	Vit B5 (CoA)
ALB (interacts with) Cu	ALB	Cu
ALB (interacts with) Zn	ALB	Zn
ALDH18A1 (interacts with) Vit B2 (FMN)	ALDH18A1	Vit B2 (FMN)
ALDH1A1 (interacts with) Vit B1 (TPP)	ALDH1A1	Vit B1 (TPP)
ALDH1A1 (interacts with) Vit B2 (FMN)	ALDH1A1	Vit B2 (FMN)
ALDH2 (interacts with) Vit B2 (FMN)	ALDH2	Vit B2 (FMN)
ALDH3A2 (interacts with) Vit B3 (NAD)	ALDH3A2	Vit B3 (NAD)
ALDH6A1 (interacts with) Vit B3 (NAD)	ALDH6A1	Vit B3 (NAD)
ALDH6A1 (interacts with) Vit B3 (NAD)	ALDH6A1	Vit B3 (NAD)
ALDH9A1 (interacts with) Vit B3 (NAD)	ALDH9A1	Vit B3 (NAD)
ALDOA (interacts with) Zn	ALDOA	Zn
ALKBH5 (interacts with) Fe	ALKBH5	Fe
ALKBH7 (interacts with) Fe	ALKBH7	Fe
AMD1 (interacts with) Mn	AMD1	Mn
ANPEP (interacts with) Zn	ANPEP	Zn
ANTXR1 (interacts with) LA	ANTXR1	LA
ANTXR2 (interacts with) LA	ANTXR2	LA
APEX1 (interacts with) Mg	APEX1	Mg
APOA1BP (interacts with) Heme	APOA1BP	Heme
APOA1BP (interacts with) Vit B3 (NAD)	APOA1BP	Vit B3 (NAD)
APP (interacts with) Cu	APP	Cu
APP (interacts with) LA	APP	LA
ARAF (interacts with) Zn	ARAF	Zn
ARG1 (interacts with) Mg	ARG1	Mg
ARIH1 (interacts with) Zn	ARIH1	Zn
ARL1 (interacts with) Mg	ARL1	Mg
ARSA (interacts with) Ca	ARSA	Ca
ARSA (interacts with) Mg	ARSA	Mg
ARSE (interacts with) Ca	ARSE	Ca
ASGR1 (interacts with) Ca	ASGR1	Ca
ASNA1 (interacts with) Zn	ASNA1	Zn
ASPH (interacts with) Fe	ASPH	Fe
ATP13A3 (interacts with) Mg	ATP13A3	Mg
ATP1A1 (interacts with) Mg	ATP1A1	Mg
ATP2A2 (interacts with) Ca	ATP2A2	Ca
ATP2A2 (interacts with) Mg	ATP2A2	Mg
ATP2B1 (interacts with) Mg	ATP2B1	Mg
ATP2B4 (interacts with) Mg	ATP2B4	Mg
ATP7B (interacts with) Cu	ATP7B	Cu
ATP7B (interacts with) Mg	ATP7B	Mg
ATP9A (interacts with) Mg	ATP9A	Mg
B3GNT2 (interacts with) Mg	B3GNT2	Mg
B4GALT1 (interacts with) Mg	B4GALT1	Mg
B4GALT3 (interacts with) Mg	B4GALT3	Mg
B4GALT4 (interacts with) Mg	B4GALT4	Mg
B4GALT5 (interacts with) Mg	B4GALT5	Mg
BAZ1B (interacts with) Mg	BAZ1B	Mg
BCAT1 (interacts with) Vit B5 (CoA)	BCAT1	Vit B5 (CoA)
BDH2 (interacts with) Vit B3 (NAD)	BDH2	Vit B3 (NAD)
BIRC2 (interacts with) Zn	BIRC2	Zn
BLVRA (interacts with) Vit B3 (NAD)	BLVRA	Vit B3 (NAD)
BLVRA (interacts with) Zn	BLVRA	Zn
BLVRB (interacts with) Vit B3 (NAD)	BLVRB	Vit B3 (NAD)
BMP1 (interacts with) Zn	BMP1	Zn
BMPR2 (interacts with) Mg	BMPR2	Mg
C11orf54 (interacts with) Zn	C11orf54	Zn
C1S (interacts with) Ca	C1S	Ca
CA2 (interacts with) Zn	CA2	Zn
CALR (interacts with) Ca	CALR	Ca
CANX (interacts with) Ca	CANX	Ca
CAPN1 (interacts with) Ca	CAPN1	Ca
CAPN2 (interacts with) Ca	CAPN2	Ca
CAPNS1 (interacts with) Ca	CAPNS1	Ca
CAT (interacts with) Heme	CAT	Heme
CAT (interacts with) Mn	CAT	Mn
CAT (interacts with) Vit B3 (NAD)	CAT	Vit B3 (NAD)
CBR1 (interacts with) GSH	CBR1	GSH
CBR1 (interacts with) Vit B3 (NAD)	CBR1	Vit B3 (NAD)
CCBL2 (interacts with) Vit B5 (CoA)	CCBL2	Vit B5 (CoA)
CCS (interacts with) Cu	CCS	Cu
CCS (interacts with) Zn	CCS	Zn
CDC42BPB (interacts with) Mg	CDC42BPB	Mg
CDH1 (interacts with) Ca	CDH1	Ca
CDH2 (interacts with) Ca	CDH2	Ca
CDH5 (interacts with) Ca	CDH5	Ca
CDIPT (interacts with) Mg	CDIPT	Mg
CDK2 (interacts with) Mg	CDK2	Mg
CERK (interacts with) Ca	CERK	Ca
CERK (interacts with) Mg	CERK	Mg
CHPF (interacts with) LA	CHPF	LA
CHPF (interacts with) Mn	CHPF	Mn
CHSY1 (interacts with) Co	CHSY1	Co
CHSY1 (interacts with) LA	CHSY1	LA
CISD2 (interacts with) Fe-S complex	CISD2	Fe-S complex
CLCN3 (interacts with) Cl	CLCN3	Cl
CLIC1 (interacts with) GSH	CLIC1	GSH
CMPK1 (interacts with) Mg	CMPK1	Mg
CNOT7 (interacts with) metal	CNOT7	metal
CNOT7 (interacts with) Mn	CNOT7	Mn
CNOT8 (interacts with) metal	CNOT8	metal
COASY (interacts with) Mg	COASY	Mg
COL11A1 (interacts with) Ca	COL11A1	Ca
COL18A1 (interacts with) Zn	COL18A1	Zn
COL1A1 (interacts with) Ca	COL1A1	Ca
COL1A2 (interacts with) Ca	COL1A2	Ca
COL27A1 (interacts with) Ca	COL27A1	Ca
COL3A1 (interacts with) Ca	COL3A1	Ca
COL5A1 (interacts with) Ca	COL5A1	Ca
COL5A2 (interacts with) Ca	COL5A2	Ca
COLEC12 (interacts with) Ca	COLEC12	Ca
COMP (interacts with) Ca	COMP	Ca
COX4I1 (interacts with) Cu	COX4I1	Cu
COX4I1 (interacts with) Fe	COX4I1	Fe
COX5B (interacts with) Zn	COX5B	Zn
CPE (interacts with) Zn	CPE	Zn
CPOX (interacts with) Fe	CPOX	Fe
CPQ (interacts with) Zn	CPQ	Zn
CPXM1 (interacts with) Zn	CPXM1	Zn
CRAT (interacts with) Vit B3 (NAD)	CRAT	Vit B3 (NAD)
CRY1 (interacts with) Vit B2 (FAD)	CRY1	Vit B2 (FAD)
CRY1 (interacts with) Vit B6 (PP)	CRY1	Vit B6 (PP)
CRYL1 (interacts with) Vit B3 (NAD)	CRYL1	Vit B3 (NAD)
CRYZ (interacts with) Vit B3 (NAD)	CRYZ	Vit B3 (NAD)
CS (interacts with) Vit B3 (NAD)	CS	Vit B3 (NAD)
CSF1R (interacts with) Mg	CSF1R	Mg
CSGALNACT2 (interacts with) metal	CSGALNACT2	metal
CTBP1 (interacts with) Vit B3 (NAD)	CTBP1	Vit B3 (NAD)
CTDSP1 (interacts with) Mg	CTDSP1	Mg
CTDSP2 (interacts with) Mg	CTDSP2	Mg
CYB5R3 (interacts with) Vit B12 (AB12)	CYB5R3	Vit B12 (AB12)
CYB5R3 (interacts with) Vit B3 (NAD)	CYB5R3	Vit B3 (NAD)
CYBB (interacts with) Vit B12 (AB12)	CYBB	Vit B12 (AB12)
CYBRD1 (interacts with) Heme	CYBRD1	Heme
CYC1 (interacts with) Fe	CYC1	Fe
CYC1 (interacts with) Heme	CYC1	Heme
CYCS (interacts with) Heme	CYCS	Heme
CYP3A7 (interacts with) Heme	CYP3A7	Heme
CYP4F3 (interacts with) Heme	CYP4F3	Heme
CYP4F3 (interacts with) Heme	CYP4F3	Heme
CYP4F3 (interacts with) Vit B3 (NAD)	CYP4F3	Vit B3 (NAD)
DAPK1 (interacts with) Mg	DAPK1	Mg
DAPK3 (interacts with) Mg	DAPK3	Mg
DBI (interacts with) Vit B3 (NAD)	DBI	Vit B3 (NAD)
DCTD (interacts with) Zn	DCTD	Zn
DDAH1 (interacts with) Zn	DDAH1	Zn
DDR1 (interacts with) Ca	DDR1	Ca
DECR1 (interacts with) Vit B12 (AB12)	DECR1	Vit B12 (AB12)
DECR1 (interacts with) Vit B2 (FAD)	DECR1	Vit B2 (FAD)
DECR1 (interacts with) Vit B3 (NAD)	DECR1	Vit B3 (NAD)
DGAT1 (interacts with) Vit B5 (CoA)	DGAT1	Vit B5 (CoA)
DHCR24 (interacts with) Vit B12 (MeB12)	DHCR24	Vit B12 (MeB12)
DHCR24 (interacts with) Vit B3 (NAD)	DHCR24	Vit B3 (NAD)
DHCR7 (interacts with) Vit B3 (NAD)	DHCR7	Vit B3 (NAD)
DHRS3 (interacts with) Vit B3 (NAD)	DHRS3	Vit B3 (NAD)
DLD (interacts with) Vit B2 (FAD)	DLD	Vit B2 (FAD)
DLD (interacts with) Vit B3 (NAD)	DLD	Vit B3 (NAD)
DLST (interacts with) Heme	DLST	Heme
DLST (interacts with) Vit B5 (CoA)	DLST	Vit B5 (CoA)
DMPK (interacts with) Mg	DMPK	Mg
DNAJA1 (interacts with) Zn	DNAJA1	Zn
DNAJA2 (interacts with) Zn	DNAJA2	Zn
DPYS (interacts with) Zn	DPYS	Zn
ECE1 (interacts with) Zn	ECE1	Zn
ECI2 (interacts with) Vit B5 (CoA)	ECI2	Vit B5 (CoA)
EDIL3 (interacts with) Ca	EDIL3	Ca
EGLN1 (interacts with) Fe	EGLN1	Fe
EGLN1 (interacts with) Vit B6 (PP)	EGLN1	Vit B6 (PP)
EGLN3 (interacts with) Fe	EGLN3	Fe
EGLN3 (interacts with) Vit B6 (PP)	EGLN3	Vit B6 (PP)
ENO1 (interacts with) Mg	ENO1	Mg
ENO2 (interacts with) Mg	ENO2	Mg
ENOPH1 (interacts with) Mg	ENOPH1	Mg
ENPP2 (interacts with) Ca	ENPP2	Ca
ENPP2 (interacts with) Zn	ENPP2	Zn
ENTPD4 (interacts with) Ca	ENTPD4	Ca
ENTPD5 (interacts with) Ca	ENTPD5	Ca
ENTPD6 (interacts with) Ca	ENTPD6	Ca
EP300 (interacts with) Vit B5 (CoA)	EP300	Vit B5 (CoA)
EP300 (interacts with) Zn	EP300	Zn
ERO1L (interacts with) Vit B2 (FAD)	ERO1L	Vit B2 (FAD)
ESD (interacts with) GSH	ESD	GSH
ESYT1 (interacts with) Ca	ESYT1	Ca
ESYT2 (interacts with) Ca	ESYT2	Ca
ETFA (interacts with) Vit B2 (FAD)	ETFA	Vit B2 (FAD)
EXT1 (interacts with) Mg	EXT1	Mg
EXT2 (interacts with) Mg	EXT2	Mg
F13A1 (interacts with) Ca	F13A1	Ca
F5 (interacts with) Ca	F5	Ca
F5 (interacts with) Cu	F5	Cu
FAM96A (interacts with) Zn	FAM96A	Zn
FASN (interacts with) Vit B3 (NAD)	FASN	Vit B3 (NAD)
FASN (interacts with) Vit B5 (CoA)	FASN	Vit B5 (CoA)
FASN (interacts with) Vit B5 (CoA)	FASN	Vit B5 (CoA)
FBP1 (interacts with) Mg	FBP1	Mg
FBXL5 (interacts with) Fe	FBXL5	Fe
FDFT1 (interacts with) Mg	FDFT1	Mg
FDFT1 (interacts with) Vit B3 (NAD)	FDFT1	Vit B3 (NAD)
FDPS (interacts with) Mg	FDPS	Mg
FECH (interacts with) Fe-S complex	FECH	Fe-S complex
FKBP8 (interacts with) Ca	FKBP8	Ca
FMO1 (interacts with) Vit B2 (FAD)	FMO1	Vit B2 (FAD)
FMO1 (interacts with) Vit B3 (NAD)	FMO1	Vit B3 (NAD)
FOLR2 (interacts with) Vit B6 (PP)	FOLR2	Vit B6 (PP)
FTCD (interacts with) Vit B5 (CoA)	FTCD	Vit B5 (CoA)
FTH1 (interacts with) Fe	FTH1	Fe
FTL (interacts with) Fe	FTL	Fe
FURIN (interacts with) Ca	FURIN	Ca
G3BP1 (interacts with) Mg	G3BP1	Mg
GALNT1 (interacts with) Ca	GALNT1	Ca
GALNT1 (interacts with) Mn	GALNT1	Mn
GALNT10 (interacts with) Mn	GALNT10	Mn
GALNT2 (interacts with) Mn	GALNT2	Mn
GAMT (interacts with) Mn	GAMT	Mn
GAPDH (interacts with) Vit B3 (NAD)	GAPDH	Vit B3 (NAD)
GAS6 (interacts with) Ca	GAS6	Ca
GDE1 (interacts with) Mg	GDE1	Mg
GLA (interacts with) Mg	GLA	Mg
GLA (interacts with) Vit B3 (NAD)	GLA	Vit B3 (NAD)
GLDC (interacts with) Heme	GLDC	Heme
GLDC (interacts with) Vit B6 (PP)	GLDC	Vit B6 (PP)
GLO1 (interacts with) GSH	GLO1	GSH
GLO1 (interacts with) Zn	GLO1	Zn
GLRX3 (interacts with) Fe-S complex	GLRX3	Fe-S complex
GLRX5 (interacts with) Fe-S complex	GLRX5	Fe-S complex
GLRX5 (interacts with) GSH	GLRX5	GSH
GLUD1 (interacts with) Vit B3 (NAD)	GLUD1	Vit B3 (NAD)
GLUL (interacts with) Mg	GLUL	Mg
GLUL (interacts with) Vit B6 (PP)	GLUL	Vit B6 (PP)
GLUL (interacts with) Vit B6 (PP)	GLUL	Vit B6 (PP)
GMPR2 (interacts with) Heme	GMPR2	Heme
GMPR2 (interacts with) Vit B3 (NAD)	GMPR2	Vit B3 (NAD)
GNA11 (interacts with) Mg	GNA11	Mg
GNA12 (interacts with) Mg	GNA12	Mg
GNA13 (interacts with) Mg	GNA13	Mg
GNAI1 (interacts with) Mg	GNAI1	Mg
GNAI2 (interacts with) Mg	GNAI2	Mg
GNAI3 (interacts with) Mg	GNAI3	Mg
GNAQ (interacts with) Mg	GNAQ	Mg
GNAS (interacts with) Mg	GNAS	Mg
GNPAT (interacts with) Vit B5 (CoA)	GNPAT	Vit B5 (CoA)
GNPNAT1 (interacts with) Vit B5 (CoA)	GNPNAT1	Vit B5 (CoA)
GNS (interacts with) Ca	GNS	Ca
GOT1 (interacts with) Vit B5 (CoA)	GOT1	Vit B5 (CoA)
GOT2 (interacts with) Vit B5 (CoA)	GOT2	Vit B5 (CoA)
GPX1 (interacts with) GSH	GPX1	GSH
GPX1 (interacts with) SAM	GPX1	SAM
SAM (interacts with) SAM	SAM	SAM
SAM (interacts with) HNMT	SAM	HNMT
GPX3 (interacts with) GSH	GPX3	GSH
GPX4 (interacts with) GSH	GPX4	GSH
GPX4 (interacts with) SAM	GPX4	SAM
GPX7 (interacts with) GSH	GPX7	GSH
GPX8 (interacts with) GSH	GPX8	GSH
GSN (interacts with) Ca	GSN	Ca
GSR (interacts with) GSH	GSR	GSH
GSR (interacts with) Vit B2 (FAD)	GSR	Vit B2 (FAD)
GSR (interacts with) Vit B3 (NAD)	GSR	Vit B3 (NAD)
GSS (interacts with) GSH	GSS	GSH
GSS (interacts with) Mg	GSS	Mg
GSTA1 (interacts with) GSH	GSTA1	GSH
GSTA2 (interacts with) GSH	GSTA2	GSH
GSTA4 (interacts with) GSH	GSTA4	GSH
GSTK1 (interacts with) GSH	GSTK1	GSH
GSTM3 (interacts with) GSH	GSTM3	GSH
GSTO1 (interacts with) GSH	GSTO1	GSH
GSTP1 (interacts with) GSH	GSTP1	GSH
GTF2B (interacts with) Zn	GTF2B	Zn
GUCY1B3 (interacts with) Heme	GUCY1B3	Heme
GYG2 (interacts with) Mn	GYG2	Mn
H6PD (interacts with) Vit B3 (NAD)	H6PD	Vit B3 (NAD)
HADHA (interacts with) Vit B3 (NAD)	HADHA	Vit B3 (NAD)
HADHB (interacts with) Vit B5 (CoA)	HADHB	Vit B5 (CoA)
HAS2 (interacts with) Mg	HAS2	Mg
HDAC7 (interacts with) Zn	HDAC7	Zn
HEPH (interacts with) Cu	HEPH	Cu
HGD (interacts with) Fe	HGD	Fe
HGSNAT (interacts with) Vit B5 (CoA)	HGSNAT	Vit B5 (CoA)
HIBADH (interacts with) Vit B3 (NAD)	HIBADH	Vit B3 (NAD)
HMBS (interacts with) Dipyrromethane	HMBS	Dipyrromethane
HMGCR (interacts with) Vit B3 (NAD)	HMGCR	Vit B3 (NAD)
HMGCR (interacts with) Vit B5 (CoA)	HMGCR	Vit B5 (CoA)
HMGCS1 (interacts with) Vit B5 (CoA)	HMGCS1	Vit B5 (CoA)
HMGCS2 (interacts with) Vit B5 (CoA)	HMGCS2	Vit B5 (CoA)
HMOX1 (interacts with) Heme	HMOX1	Heme
HMOX1 (interacts with) Vit B3 (NAD)	HMOX1	Vit B3 (NAD)
HPD (interacts with) Fe	HPD	Fe
HPGDS (interacts with) GSH	HPGDS	GSH
HSD17B10 (interacts with) Vit B3 (NAD)	HSD17B10	Vit B3 (NAD)
HSD17B11 (interacts with) Vit B3 (NAD)	HSD17B11	Vit B3 (NAD)
HSD17B14 (interacts with) Vit B3 (NAD)	HSD17B14	Vit B3 (NAD)
HSD17B2 (interacts with) Vit B3 (NAD)	HSD17B2	Vit B3 (NAD)
HSD17B4 (interacts with) Vit B3 (NAD)	HSD17B4	Vit B3 (NAD)
HSDL2 (interacts with) Vit B3 (NAD)	HSDL2	Vit B3 (NAD)
HSPG2 (interacts with) Ca	HSPG2	Ca
IDH1 (interacts with) K	IDH1	K
IDH1 (interacts with) Mg	IDH1	Mg
IDH1 (interacts with) Vit B2 (FAD)	IDH1	Vit B2 (FAD)
IDH2 (interacts with) K	IDH2	K
IDH2 (interacts with) Mg	IDH2	Mg
IDH2 (interacts with) Vit B2 (FAD)	IDH2	Vit B2 (FAD)
IDH3B (interacts with) K	IDH3B	K
IDH3B (interacts with) Mg	IDH3B	Mg
IDH3B (interacts with) Vit B2 (FAD)	IDH3B	Vit B2 (FAD)
IDI1 (interacts with) Mg	IDI1	Mg
IDI1 (interacts with) Vit B2 (FAD)	IDI1	Vit B2 (FAD)
IDS (interacts with) Ca	IDS	Ca
IMPAD1 (interacts with) Mg	IMPAD1	Mg
IMPDH2 (interacts with) Heme	IMPDH2	Heme
IMPDH2 (interacts with) Vit B3 (NAD)	IMPDH2	Vit B3 (NAD)
IRAK1 (interacts with) Mg	IRAK1	Mg
ISYNA1 (interacts with) Vit B3 (NAD)	ISYNA1	Vit B3 (NAD)
ITGA5 (interacts with) Ca	ITGA5	Ca
ITGB1 (interacts with) Ca	ITGB1	Ca
ITGB1 (interacts with) Mg	ITGB1	Mg
JMJD1C (interacts with) Fe	JMJD1C	Fe
KARS (interacts with) Ca	KARS	Ca
KAT2A (interacts with) Vit B5 (CoA)	KAT2A	Vit B5 (CoA)
KAT5 (interacts with) Vit B5 (CoA)	KAT5	Vit B5 (CoA)
KDM1A (interacts with) Vit B2 (FAD)	KDM1A	Vit B2 (FAD)
KDM2A (interacts with) Fe	KDM2A	Fe
KDM3B (interacts with) Fe	KDM3B	Fe
KDM5B (interacts with) Fe	KDM5B	Fe
KDM5C (interacts with) Fe	KDM5C	Fe
KDM6B (interacts with) Fe	KDM6B	Fe
KDM6B (interacts with) Vit B6 (PP)	KDM6B	Vit B6 (PP)
KDM6B (interacts with) Zn	KDM6B	Zn
LAP3 (interacts with) Mn	LAP3	Mn
LAP3 (interacts with) Zn	LAP3	Zn
LATS2 (interacts with) Mg	LATS2	Mg
LDHA (interacts with) Vit B3 (NAD)	LDHA	Vit B3 (NAD)
LDHB (interacts with) Vit B3 (NAD)	LDHB	Vit B3 (NAD)
LMAN1 (interacts with) Ca	LMAN1	Ca
LMAN2 (interacts with) Ca	LMAN2	Ca
LOX (interacts with) Cu	LOX	Cu
LOX (interacts with) Mn	LOX	Mn
LOXL1 (interacts with) Cu	LOXL1	Cu
LOXL1 (interacts with) Mn	LOXL1	Mn
LOXL2 (interacts with) Cu	LOXL2	Cu
LOXL2 (interacts with) Mn	LOXL2	Mn
LOXL4 (interacts with) Cu	LOXL4	Cu
LOXL4 (interacts with) Mn	LOXL4	Mn
LPCAT1 (interacts with) Vit B5 (CoA)	LPCAT1	Vit B5 (CoA)
LPCAT3 (interacts with) Vit B5 (CoA)	LPCAT3	Vit B5 (CoA)
LRP1 (interacts with) Ca	LRP1	Ca
MAN1A1 (interacts with) Ca	MAN1A1	Ca
MAN2A1 (interacts with) Zn	MAN2A1	Zn
MAOB (interacts with) Vit B2 (FAD)	MAOB	Vit B2 (FAD)
MAP2K1 (interacts with) Mg	MAP2K1	Mg
MAP3K8 (interacts with) Mg	MAP3K8	Mg
MAP4K3 (interacts with) Mg	MAP4K3	Mg
MAP4K4 (interacts with) Mg	MAP4K4	Mg
MAP4K5 (interacts with) Mg	MAP4K5	Mg
MAPK1 (interacts with) Mg	MAPK1	Mg
MAPK13 (interacts with) Mg	MAPK13	Mg
MAPK14 (interacts with) Mg	MAPK14	Mg
MAPK3 (interacts with) Mg	MAPK3	Mg
MAPK6 (interacts with) Mg	MAPK6	Mg
MAT1A (interacts with) Heme	MAT1A	Heme
MAT1A (interacts with) Mg	MAT1A	Mg
MAT2A (interacts with) Heme	MAT2A	Heme
MAT2A (interacts with) Mg	MAT2A	Mg
MBTPS1 (interacts with) Ca	MBTPS1	Ca
MDH1 (interacts with) Vit B3 (NAD)	MDH1	Vit B3 (NAD)
MDH2 (interacts with) Vit B3 (NAD)	MDH2	Vit B3 (NAD)
MEP1A (interacts with) Zn	MEP1A	Zn
METAP2 (interacts with) Co	METAP2	Co
METAP2 (interacts with) metal	METAP2	metal
METAP2 (interacts with) Ubiquinone (CoQ)	METAP2	Ubiquinone (CoQ)
MGAT1 (interacts with) Mn	MGAT1	Mn
MGAT4B (interacts with) metal	MGAT4B	metal
MGEA5 (interacts with) Vit B5 (CoA)	MGEA5	Vit B5 (CoA)
MGST1 (interacts with) GSH	MGST1	GSH
MGST2 (interacts with) GSH	MGST2	GSH
MICAL2 (interacts with) Vit B2 (FAD)	MICAL2	Vit B2 (FAD)
MINK1 (interacts with) Mg	MINK1	Mg
MKNK2 (interacts with) Mg	MKNK2	Mg
MKNK2 (interacts with) Zn	MKNK2	Zn
MME (interacts with) Zn	MME	Zn
MMP14 (interacts with) Ca	MMP14	Ca
MMP14 (interacts with) Zn	MMP14	Zn
MMP2 (interacts with) Ca	MMP2	Ca
MMP2 (interacts with) Zn	MMP2	Zn
MSMO1 (interacts with) Fe	MSMO1	Fe
MSMO1 (interacts with) Vit B3 (NAD)	MSMO1	Vit B3 (NAD)
MSRB3 (interacts with) Zn	MSRB3	Zn
MT-CO1 (interacts with) Cu	MT-CO1	Cu
MT-CO1 (interacts with) Heme	MT-CO1	Heme
MT-CO2 (interacts with) Cu	MT-CO2	Cu
MT-CYB (interacts with) Fe	MT-CYB	Fe
MT-CYB (interacts with) Heme	MT-CYB	Heme
MT-ND1 (interacts with) Fe-S complex	MT-ND1	Fe-S complex
MT-ND1 (interacts with) SAM	MT-ND1	SAM
MT-ND1 (interacts with) Vit B2 (FAD)	MT-ND1	Vit B2 (FAD)
MT-ND1 (interacts with) Vit B3 (NAD)	MT-ND1	Vit B3 (NAD)
MT-ND2 (interacts with) SAM	MT-ND2	SAM
MT-ND2 (interacts with) Vit B3 (NAD)	MT-ND2	Vit B3 (NAD)
MT-ND3 (interacts with) SAM	MT-ND3	SAM
MT-ND3 (interacts with) Vit B3 (NAD)	MT-ND3	Vit B3 (NAD)
MT-ND4 (interacts with) SAM	MT-ND4	SAM
MT-ND4 (interacts with) Vit B3 (NAD)	MT-ND4	Vit B3 (NAD)
MT-ND4L (interacts with) SAM	MT-ND4L	SAM
MT-ND4L (interacts with) Vit B3 (NAD)	MT-ND4L	Vit B3 (NAD)
MT-ND5 (interacts with) SAM	MT-ND5	SAM
MT-ND5 (interacts with) Vit B3 (NAD)	MT-ND5	Vit B3 (NAD)
MT-ND6 (interacts with) SAM	MT-ND6	SAM
MT-ND6 (interacts with) Vit B3 (NAD)	MT-ND6	Vit B3 (NAD)
MT1A (interacts with) metal	MT1A	metal
MT1B (interacts with) metal cation	MT1B	metal cation
MT1DP (interacts with) metal cation	MT1DP	metal cation
MT1E (interacts with) metal cation	MT1E	metal cation
MT1F (interacts with) metal cation	MT1F	metal cation
MT1G (interacts with) metal cation	MT1G	metal cation
MT1H (interacts with) metal cation	MT1H	metal cation
MT1L (interacts with) metal cation	MT1L	metal cation
MT1M (interacts with) metal cation	MT1M	metal cation
MT1X (interacts with) metal cation	MT1X	metal cation
MT2A (interacts with) metal cation	MT2A	metal cation
MTR (interacts with) Co	MTR	Co
MTR (interacts with) Mn	MTR	Mn
MTR (interacts with) Ubiquinone (CoQ)	MTR	Ubiquinone (CoQ)
MTR (interacts with) Ubiquinone (CoQ)	MTR	Ubiquinone (CoQ)
MTR (interacts with) Vit B6 (PP)	MTR	Vit B6 (PP)
MTR (interacts with) Zn	MTR	Zn
MUT (interacts with) Co	MUT	Co
MUT (interacts with) metal cation	MUT	metal cation
MUT (interacts with) Ubiquinone (CoQ)	MUT	Ubiquinone (CoQ)
MYLIP (interacts with) Fe	MYLIP	Fe
MYOF (interacts with) Ca	MYOF	Ca
NAA20 (interacts with) Vit B5 (CoA)	NAA20	Vit B5 (CoA)
NDUFA1 (interacts with) Fe-S complex	NDUFA1	Fe-S complex
NDUFS2 (interacts with) Fe-S complex	NDUFS2	Fe-S complex
NDUFS2 (interacts with) SAM	NDUFS2	SAM
NDUFS2 (interacts with) Vit B3 (NAD)	NDUFS2	Vit B3 (NAD)
NDUFV1 (interacts with) Fe-S complex	NDUFV1	Fe-S complex
NDUFV1 (interacts with) Se	NDUFV1	Se
NDUFV1 (interacts with) Vit B2 (FAD)	NDUFV1	Vit B2 (FAD)
NDUFV1 (interacts with) Vit B3 (NAD)	NDUFV1	Vit B3 (NAD)
NEK6 (interacts with) Mg	NEK6	Mg
NEK7 (interacts with) Mg	NEK7	Mg
NEK9 (interacts with) Mg	NEK9	Mg
NME4 (interacts with) Mg	NME4	Mg
NMT1 (interacts with) Vit B5 (CoA)	NMT1	Vit B5 (CoA)
NNMT (interacts with) Mn	NNMT	Mn
NOB1 (interacts with) Zn	NOB1	Zn
NPEPPS (interacts with) Zn	NPEPPS	Zn
NRD1 (interacts with) Zn	NRD1	Zn
NRP1 (interacts with) Ca	NRP1	Ca
NRP2 (interacts with) Ca	NRP2	Ca
NSDHL (interacts with) Vit B3 (NAD)	NSDHL	Vit B3 (NAD)
NT5C2 (interacts with) Mg	NT5C2	Mg
NT5DC2 (interacts with) Mg	NT5DC2	Mg
NT5E (interacts with) Zn	NT5E	Zn
NUDT2 (interacts with) metal cation	NUDT2	metal cation
NUDT4 (interacts with) Mg	NUDT4	Mg
NUDT9 (interacts with) Mg	NUDT9	Mg
NUDT9 (interacts with) Mn	NUDT9	Mn
NUP153 (interacts with) Zn	NUP153	Zn
OAT (interacts with) Vit B5 (CoA)	OAT	Vit B5 (CoA)
ODC1 (interacts with) Vit B5 (CoA)	ODC1	Vit B5 (CoA)
OGDH (interacts with) Ca	OGDH	Ca
OGDH (interacts with) Heme-thiolate	OGDH	Heme-thiolate
OGDH (interacts with) Ubiquinone (CoQ)	OGDH	Ubiquinone (CoQ)
OXSR1 (interacts with) Mg	OXSR1	Mg
P4HA1 (interacts with) Fe	P4HA1	Fe
P4HA1 (interacts with) Vit B6 (PP)	P4HA1	Vit B6 (PP)
P4HA2 (interacts with) Fe	P4HA2	Fe
P4HA2 (interacts with) Vit B6 (PP)	P4HA2	Vit B6 (PP)
PAH (interacts with) Fe	PAH	Fe
PAM (interacts with) Cu	PAM	Cu
PAM (interacts with) Zn	PAM	Zn
PAPOLA (interacts with) Mg	PAPOLA	Mg
PCMT1 (interacts with) Mn	PCMT1	Mn
PCSK6 (interacts with) Ca	PCSK6	Ca
PCYOX1 (interacts with) Vit B2 (FAD)	PCYOX1	Vit B2 (FAD)
PDHA1 (interacts with) K	PDHA1	K
PDHA1 (interacts with) Mg	PDHA1	Mg
PDHA1 (interacts with) Ubiquinone (CoQ)	PDHA1	Ubiquinone (CoQ)
PDHB (interacts with) K	PDHB	K
PDHB (interacts with) Ubiquinone (CoQ)	PDHB	Ubiquinone (CoQ)
PDLIM1 (interacts with) Zn	PDLIM1	Zn
PDXDC1 (interacts with) Vit B5 (Phosphopantetheine)	PDXDC1	Vit B5 (Phosphopantetheine)
PEPD (interacts with) Mn	PEPD	Mn
PFKL (interacts with) Mg	PFKL	Mg
PFKP (interacts with) Mg	PFKP	Mg
PGD (interacts with) Vit B3 (NAD)	PGD	Vit B3 (NAD)
PGK1 (interacts with) Mg	PGK1	Mg
PGLYRP2 (interacts with) Zn	PGLYRP2	Zn
PGM1 (interacts with) Mg	PGM1	Mg
PGM3 (interacts with) Mg	PGM3	Mg
PHYH (interacts with) Fe	PHYH	Fe
PHYH (interacts with) Vit B6 (PP)	PHYH	Vit B6 (PP)
PIM1 (interacts with) Mg	PIM1	Mg
PKM (interacts with) Heme	PKM	Heme
PKM (interacts with) Mg	PKM	Mg
PLA2G12B (interacts with) Ca	PLA2G12B	Ca
PLA2G1B (interacts with) Ca	PLA2G1B	Ca
PLA2G2A (interacts with) Ca	PLA2G2A	Ca
PLCG1 (interacts with) Ca	PLCG1	Ca
PLOD1 (interacts with) Fe	PLOD1	Fe
PLOD1 (interacts with) Vit B7 (biotin)	PLOD1	Vit B7 (biotin)
PLOD2 (interacts with) Fe	PLOD2	Fe
PLOD2 (interacts with) Vit B9 (THF)	PLOD2	Vit B9 (THF)
PLOD3 (interacts with) Fe	PLOD3	Fe
PLOD3 (interacts with) Vit B9 (THF)	PLOD3	Vit B9 (THF)
PLSCR4 (interacts with) Ca	PLSCR4	Ca
PMPCB (interacts with) Zn	PMPCB	Zn
PNKD (interacts with) Zn	PNKD	Zn
POLR2A (interacts with) Mg	POLR2A	Mg
POLR2A (interacts with) Zn	POLR2A	Zn
POLR2B (interacts with) Mg	POLR2B	Mg
POLR2B (interacts with) Zn	POLR2B	Zn
POLR2K (interacts with) Zn	POLR2K	Zn
POLR2L (interacts with) Zn	POLR2L	Zn
PON2 (interacts with) Ca	PON2	Ca
POR (interacts with) Vit B2 (FAD)	POR	Vit B2 (FAD)
POR (interacts with) Vit B2 (FAD)	POR	Vit B2 (FAD)
POR (interacts with) Vit B3 (NAD)	POR	Vit B3 (NAD)
PPAP2A (interacts with) Mg	PPAP2A	Mg
PPM1G (interacts with) Mg	PPM1G	Mg
PPM1G (interacts with) Mn	PPM1G	Mn
PPP1CA (interacts with) Fe	PPP1CA	Fe
PPP1CA (interacts with) Mn	PPP1CA	Mn
PPP1CB (interacts with) Mn	PPP1CB	Mn
PPP1CC (interacts with) Mn	PPP1CC	Mn
PPP1R8 (interacts with) Mg	PPP1R8	Mg
PPP2CA (interacts with) Mn	PPP2CA	Mn
PPP2CB (interacts with) Mn	PPP2CB	Mn
PPP3CA (interacts with) Fe	PPP3CA	Fe
PPP3CA (interacts with) Zn	PPP3CA	Zn
PPP3CB (interacts with) Fe	PPP3CB	Fe
PPP3CB (interacts with) Zn	PPP3CB	Zn
PPP4C (interacts with) Mn	PPP4C	Mn
PPP6C (interacts with) Mn	PPP6C	Mn
PRDX6 (interacts with) GSH	PRDX6	GSH
PRKAA1 (interacts with) Mg	PRKAA1	Mg
PRMT1 (interacts with) Ni	PRMT1	Ni
PRMT5 (interacts with) Orthoquinone	PRMT5	Orthoquinone
PRNP (interacts with) K	PRNP	K
PRSS3 (interacts with) Ca	PRSS3	Ca
PTGDS (interacts with) GSH	PTGDS	GSH
PTGES3 (interacts with) GSH	PTGES3	GSH
PTGR1 (interacts with) Vit B3 (NAD)	PTGR1	Vit B3 (NAD)
PXDN (interacts with) Ca	PXDN	Ca
PXDN (interacts with) Heme	PXDN	Heme
PYCR1 (interacts with) Vit B3 (NAD)	PYCR1	Vit B3 (NAD)
PYGL (interacts with) Vit B6 (PP)	PYGL	Vit B6 (PP)
QDPR (interacts with) Vit B3 (NAD)	QDPR	Vit B3 (NAD)
QPRT (interacts with) Mn	QPRT	Mn
QSOX1 (interacts with) Vit B2 (FAD)	QSOX1	Vit B2 (FAD)
RABGGTB (interacts with) Zn	RABGGTB	Zn
RAF1 (interacts with) Zn	RAF1	Zn
RBP1 (interacts with) Vit B6 (PP)	RBP1	Vit B6 (PP)
RBP2 (interacts with) Vit B6 (PP)	RBP2	Vit B6 (PP)
RDH10 (interacts with) Vit B3 (NAD)	RDH10	Vit B3 (NAD)
RDH11 (interacts with) Vit B3 (NAD)	RDH11	Vit B3 (NAD)
RETSAT (interacts with) Vit B3 (NAD)	RETSAT	Vit B3 (NAD)
REXO2 (interacts with) Mn	REXO2	Mn
RHEB (interacts with) Mg	RHEB	Mg
RHOA (interacts with) Mg	RHOA	Mg
RHOU (interacts with) Mg	RHOU	Mg
RNF7 (interacts with) Zn	RNF7	Zn
RNPEP (interacts with) metal cation	RNPEP	metal cation
RNPEP (interacts with) Zn	RNPEP	Zn
RPL37 (interacts with) Zn	RPL37	Zn
RPS27 (interacts with) Zn	RPS27	Zn
RPS27L (interacts with) Zn	RPS27L	Zn
RPS29 (interacts with) Zn	RPS29	Zn
RPS6KA3 (interacts with) Mg	RPS6KA3	Mg
RTCB (interacts with) Mn	RTCB	Mn
S100A9 (interacts with) Zn	S100A9	Zn
SAT1 (interacts with) Vit B5 (CoA)	SAT1	Vit B5 (CoA)
SAT2 (interacts with) Vit B5 (CoA)	SAT2	Vit B5 (CoA)
SC5D (interacts with) Fe	SC5D	Fe
SC5D (interacts with) Vit B2 (FAD)	SC5D	Vit B2 (FAD)
SC5D (interacts with) Vit B3 (NAD)	SC5D	Vit B3 (NAD)
SCD (interacts with) Fe	SCD	Fe
SCP2 (interacts with) Vit B5 (CoA)	SCP2	Vit B5 (CoA)
SDHB (interacts with) Fe-S complex	SDHB	Fe-S complex
SDHB (interacts with) Se	SDHB	Se
SDHB (interacts with) Vit B2 (FAD)	SDHB	Vit B2 (FAD)
SDHC (interacts with) Heme	SDHC	Heme
SDHD (interacts with) Ubiquinone (CoQ)	SDHD	Ubiquinone (CoQ)
SEPHS2 (interacts with) Mg	SEPHS2	Mg
SETD3 (interacts with) Orthoquinone	SETD3	Orthoquinone
SGPL1 (interacts with) Vit B6 (PP)	SGPL1	Vit B6 (PP)
SHMT2 (interacts with) Vit B6 (PP)	SHMT2	Vit B6 (PP)
SIAH2 (interacts with) Zn	SIAH2	Zn
SIK1 (interacts with) Mg	SIK1	Mg
SMAD3 (interacts with) Zn	SMAD3	Zn
SMAD7 (interacts with) Zn	SMAD7	Zn
SMS (interacts with) Orthoquinone	SMS	Orthoquinone
SNCA (interacts with) Cu	SNCA	Cu
SNRK (interacts with) Mg	SNRK	Mg
SOD1 (interacts with) Cu	SOD1	Cu
SOD1 (interacts with) Zn	SOD1	Zn
SOD2 (interacts with) Mn	SOD2	Mn
SPON2 (interacts with) Ca	SPON2	Ca
SPON2 (interacts with) metal cation	SPON2	metal cation
SPTLC1 (interacts with) Vit B5 (CoA)	SPTLC1	Vit B5 (CoA)
SPTLC1 (interacts with) Vit B6 (PP)	SPTLC1	Vit B6 (PP)
SQLE (interacts with) Vit B2 (FAD)	SQLE	Vit B2 (FAD)
SRM (interacts with) Orthoquinone	SRM	Orthoquinone
STK24 (interacts with) Mg	STK24	Mg
STK38 (interacts with) Mg	STK38	Mg
SULF2 (interacts with) Ca	SULF2	Ca
SUMF2 (interacts with) Ca	SUMF2	Ca
TDO2 (interacts with) Heme	TDO2	Heme
TDP2 (interacts with) Mg	TDP2	Mg
TF (interacts with) Fe	TF	Fe
TGFBR1 (interacts with) Mg	TGFBR1	Mg
TGFBR2 (interacts with) Mg	TGFBR2	Mg
TGM2 (interacts with) Ca	TGM2	Ca
TIMP1 (interacts with) Zn	TIMP1	Zn
TIMP2 (interacts with) Zn	TIMP2	Zn
TIMP3 (interacts with) Zn	TIMP3	Zn
TNKS2 (interacts with) Zn	TNKS2	Zn
TOP2B (interacts with) Mg	TOP2B	Mg
TPP1 (interacts with) Ca	TPP1	Ca
TXNDC12 (interacts with) GSH	TXNDC12	GSH
TXNRD1 (interacts with) Vit B2 (FAD)	TXNRD1	Vit B2 (FAD)
TXNRD1 (interacts with) Vit B3 (NAD)	TXNRD1	Vit B3 (NAD)
TYMS (interacts with) GSH	TYMS	GSH
UBA2 (interacts with) Zn	UBA2	Zn
UGDH (interacts with) Vit B3 (NAD)	UGDH	Vit B3 (NAD)
UGP2 (interacts with) Mg	UGP2	Mg
UQCRFS1 (interacts with) Fe-S complex	UQCRFS1	Fe-S complex
UQCRFS1 (interacts with) Heme	UQCRFS1	Heme
USP5 (interacts with) Zn	USP5	Zn
VPS29 (interacts with) Zn	VPS29	Zn
WEE1 (interacts with) Mg	WEE1	Mg
WNK1 (interacts with) Mg	WNK1	Mg
XPNPEP1 (interacts with) Mn	XPNPEP1	Mn
XPNPEP2 (interacts with) Mn	XPNPEP2	Mn
YME1L1 (interacts with) Zn	YME1L1	Zn
YY1 (interacts with) Zn	YY1	Zn
ZC3H12A (interacts with) Mg	ZC3H12A	Mg
ZMPSTE24 (interacts with) Zn	ZMPSTE24	Zn
ZMYND11 (interacts with) Zn	ZMYND11	Zn
