## Supplementary Table S4 for "Identification of novel nutrient sensitive human yolk sac functions required for embryogenesis"

shared interaction	perinatal pathological phenotype	gene
Abnormal YS morphology (interacts with) PLCG1	Abnormal YS morphology	PLCG1
Abnormal YS morphology (interacts with) CDH5	Abnormal YS morphology	CDH5
Abnormal YS morphology (interacts with) NRP1	Abnormal YS morphology	NRP1
Abnormal YS morphology (interacts with) FURIN	Abnormal YS morphology	FURIN
Abnormal YS morphology (interacts with) CDH2	Abnormal YS morphology	CDH2
Abnormal YS morphology (interacts with) CDH1	Abnormal YS morphology	CDH1
Abnormal YS morphology (interacts with) COL5A1	Abnormal YS morphology	COL5A1
Abnormal YS morphology (interacts with) F5	Abnormal YS morphology	F5
Abnormal YS morphology (interacts with) FBXL5	Abnormal YS morphology	FBXL5
Abnormal YS morphology (interacts with) ACVRL1	Abnormal YS morphology	ACVRL1
Abnormal YS morphology (interacts with) MAPK1	Abnormal YS morphology	MAPK1
Abnormal YS morphology (interacts with) MAPK14	Abnormal YS morphology	MAPK14
Abnormal YS morphology (interacts with) MAP2K1	Abnormal YS morphology	MAP2K1
Abnormal YS morphology (interacts with) ATP2B1	Abnormal YS morphology	ATP2B1
Abnormal YS morphology (interacts with) WNK1	Abnormal YS morphology	WNK1
Abnormal YS morphology (interacts with) PPP1R8	Abnormal YS morphology	PPP1R8
Abnormal YS morphology (interacts with) GNA13	Abnormal YS morphology	GNA13
Abnormal YS morphology (interacts with) TGFBR1	Abnormal YS morphology	TGFBR1
Abnormal YS morphology (interacts with) HAS2	Abnormal YS morphology	HAS2
Abnormal YS morphology (interacts with) TGFBR2	Abnormal YS morphology	TGFBR2
Abnormal YS morphology (interacts with) APEX1	Abnormal YS morphology	APEX1
Abnormal YS morphology (interacts with) NSDHL	Abnormal YS morphology	NSDHL
Abnormal YS morphology (interacts with) TXNRD1	Abnormal YS morphology	TXNRD1
Abnormal YS morphology (interacts with) GOT2	Abnormal YS morphology	GOT2
Abnormal YS morphology (interacts with) GNPNAT1	Abnormal YS morphology	GNPNAT1
Abnormal YS morphology (interacts with) EGLN1	Abnormal YS morphology	EGLN1
Abnormal YS morphology (interacts with) PLOD3	Abnormal YS morphology	PLOD3
Abnormal YS morphology (interacts with) ADAM10	Abnormal YS morphology	ADAM10
Abnormal YS morphology (interacts with) ADAR	Abnormal YS morphology	ADAR
Abnormal YS morphology (interacts with) ENPP2	Abnormal YS morphology	ENPP2
Abnormal YS morphology (interacts with) RNF7	Abnormal YS morphology	RNF7
Anorectal atresia (interacts with) DPYS	Anorectal atresia	DPYS
Anorectal atresia (interacts with) CDH1	Anorectal atresia	CDH1
Congenital heart defects (interacts with) IDS	Congenital heart defects	IDS
Congenital heart defects (interacts with) GSN	Congenital heart defects	GSN
Congenital heart defects (interacts with) HSPG2	Congenital heart defects	HSPG2
Congenital heart defects (interacts with) CDH2	Congenital heart defects	CDH2
Congenital heart defects (interacts with) COL11A1	Congenital heart defects	COL11A1
Congenital heart defects (interacts with) COL5A1	Congenital heart defects	COL5A1
Congenital heart defects (interacts with) COL1A2	Congenital heart defects	COL1A2
Congenital heart defects (interacts with) COL1A1	Congenital heart defects	COL1A1
Congenital heart defects (interacts with) COL3A1	Congenital heart defects	COL3A1
Congenital heart defects (interacts with) HGD	Congenital heart defects	HGD
Congenital heart defects (interacts with) ABL1	Congenital heart defects	ABL1
Congenital heart defects (interacts with) GNA11	Congenital heart defects	GNA11
Congenital heart defects (interacts with) MAPK1	Congenital heart defects	MAPK1
Congenital heart defects (interacts with) MAP2K1	Congenital heart defects	MAP2K1
Congenital heart defects (interacts with) GNAQ	Congenital heart defects	GNAQ
Congenital heart defects (interacts with) BMPR2	Congenital heart defects	BMPR2
Congenital heart defects (interacts with) PGM1	Congenital heart defects	PGM1
Congenital heart defects (interacts with) TGFBR1	Congenital heart defects	TGFBR1
Congenital heart defects (interacts with) IDH2	Congenital heart defects	IDH2
Congenital heart defects (interacts with) TGFBR2	Congenital heart defects	TGFBR2
Congenital heart defects (interacts with) SOD2	Congenital heart defects	SOD2
Congenital heart defects (interacts with) PPP1CB	Congenital heart defects	PPP1CB
Congenital heart defects (interacts with) GPX4	Congenital heart defects	GPX4
Congenital heart defects (interacts with) PDHA1	Congenital heart defects	PDHA1
Congenital heart defects (interacts with) PDHB	Congenital heart defects	PDHB
Congenital heart defects (interacts with) ACADVL	Congenital heart defects	ACADVL
Congenital heart defects (interacts with) DLD	Congenital heart defects	DLD
Congenital heart defects (interacts with) ETFA	Congenital heart defects	ETFA
Congenital heart defects (interacts with) AHCY	Congenital heart defects	AHCY
Congenital heart defects (interacts with) CTBP1	Congenital heart defects	CTBP1
Congenital heart defects (interacts with) RETSAT	Congenital heart defects	RETSAT
Congenital heart defects (interacts with) HSD17B10	Congenital heart defects	HSD17B10
Congenital heart defects (interacts with) NSDHL	Congenital heart defects	NSDHL
Congenital heart defects (interacts with) HADHA	Congenital heart defects	HADHA
Congenital heart defects (interacts with) GLA	Congenital heart defects	GLA
Congenital heart defects (interacts with) POR	Congenital heart defects	POR
Congenital heart defects (interacts with) NDUFS2	Congenital heart defects	NDUFS2
Congenital heart defects (interacts with) AGPAT2	Congenital heart defects	AGPAT2
Congenital heart defects (interacts with) DHCR7	Congenital heart defects	DHCR7
Congenital heart defects (interacts with) CAT	Congenital heart defects	CAT
Congenital heart defects (interacts with) HGSNAT	Congenital heart defects	HGSNAT
Congenital heart defects (interacts with) FTCD	Congenital heart defects	FTCD
Congenital heart defects (interacts with) HADHB	Congenital heart defects	HADHB
Congenital heart defects (interacts with) PHYH	Congenital heart defects	PHYH
Congenital heart defects (interacts with) PYGL	Congenital heart defects	PYGL
Congenital heart defects (interacts with) ADAR	Congenital heart defects	ADAR
Congenital heart defects (interacts with) EP300	Congenital heart defects	EP300
Congenital heart defects (interacts with) ZMPSTE24	Congenital heart defects	ZMPSTE24
Congenital heart defects (interacts with) RAF1	Congenital heart defects	RAF1
Congenital heart defects (interacts with) SMAD3	Congenital heart defects	SMAD3
Congenital heart defects (interacts with) POLR2B	Congenital heart defects	POLR2B
Congenital heart defects (interacts with) ECE1	Congenital heart defects	ECE1
Congenital heart defects (interacts with) SOD1	Congenital heart defects	SOD1
Congenital heart defects (interacts with) MMP2	Congenital heart defects	MMP2
Exomphalos (interacts with) GLDC	Exomphalos	GLDC
Exomphalos (interacts with) COL11A1	Exomphalos	COL11A1
Exomphalos (interacts with) CALR	Exomphalos	CALR
Exomphalos (interacts with) LRP1	Exomphalos	LRP1
Gastroschisis (interacts with) LRP1	Gastroschisis	LRP1
Gastroschisis (interacts with) BMP1	Gastroschisis	BMP1
Microcephaly (interacts with) HSPG2	Microcephaly	HSPG2
Microcephaly (interacts with) KDM5C	Microcephaly	KDM5C
Microcephaly (interacts with) PAH	Microcephaly	PAH
Microcephaly (interacts with) ACO2	Microcephaly	ACO2
Microcephaly (interacts with) ACVRL1	Microcephaly	ACVRL1
Microcephaly (interacts with) ACSL4	Microcephaly	ACSL4
Microcephaly (interacts with) MAPK1	Microcephaly	MAPK1
Microcephaly (interacts with) PDHA1	Microcephaly	PDHA1
Microcephaly (interacts with) COASY	Microcephaly	COASY
Microcephaly (interacts with) RPS6KA3	Microcephaly	RPS6KA3
Microcephaly (interacts with) UGP2	Microcephaly	UGP2
Microcephaly (interacts with) TDP2	Microcephaly	TDP2
Microcephaly (interacts with) XPNPEP1	Microcephaly	XPNPEP1
Microcephaly (interacts with) PPP1CC	Microcephaly	PPP1CC
Microcephaly (interacts with) PDHB	Microcephaly	PDHB
Microcephaly (interacts with) ACADVL	Microcephaly	ACADVL
Microcephaly (interacts with) AHCY	Microcephaly	AHCY
Microcephaly (interacts with) ALDH18A1	Microcephaly	ALDH18A1
Microcephaly (interacts with) CTBP1	Microcephaly	CTBP1
Microcephaly (interacts with) DLD	Microcephaly	DLD
Microcephaly (interacts with) HSD17B4	Microcephaly	HSD17B4
Microcephaly (interacts with) NSDHL	Microcephaly	NSDHL
Microcephaly (interacts with) ALDH3A2	Microcephaly	ALDH3A2
Microcephaly (interacts with) POR	Microcephaly	POR
Microcephaly (interacts with) MDH1	Microcephaly	MDH1
Microcephaly (interacts with) PYCR1	Microcephaly	PYCR1
Microcephaly (interacts with) UGDH	Microcephaly	UGDH
Microcephaly (interacts with) DHCR7	Microcephaly	DHCR7
Microcephaly (interacts with) MSMO1	Microcephaly	MSMO1
Microcephaly (interacts with) GOT2	Microcephaly	GOT2
Microcephaly (interacts with) GNPAT	Microcephaly	GNPAT
Microcephaly (interacts with) SGPL1	Microcephaly	SGPL1
Microcephaly (interacts with) ADAR	Microcephaly	ADAR
Microcephaly (interacts with) PMPCB	Microcephaly	PMPCB
Microcephaly (interacts with) EP300	Microcephaly	EP300
Microcephaly (interacts with) YME1L1	Microcephaly	YME1L1
Microcephaly (interacts with) ADH5	Microcephaly	ADH5
Neural Tube Defects (interacts with) HSPG2	Neural Tube Defects	HSPG2
Neural Tube Defects (interacts with) FKBP8	Neural Tube Defects	FKBP8
Neural Tube Defects (interacts with) CDH1	Neural Tube Defects	CDH1
Neural Tube Defects (interacts with) EXT2	Neural Tube Defects	EXT2
Neural Tube Defects (interacts with) EXT1	Neural Tube Defects	EXT1
Neural Tube Defects (interacts with) SOD2	Neural Tube Defects	SOD2
Neural Tube Defects (interacts with) PCMT1	Neural Tube Defects	PCMT1
Neural Tube Defects (interacts with) FOLR2	Neural Tube Defects	FOLR2
Neural Tube Defects (interacts with) ADAR	Neural Tube Defects	ADAR
Neural Tube Defects (interacts with) EP300	Neural Tube Defects	EP300
Neural Tube Defects (interacts with) MTR	Neural Tube Defects	MTR
Neural Tube Defects (interacts with) SOD1	Neural Tube Defects	SOD1
Neural Tube Defects (interacts with) COL18A1	Neural Tube Defects	COL18A1
Orofacial Cleft (interacts with) TGFBR2	Orofacial Cleft	TGFBR2
Renal Agenesis (interacts with) ITGB1	Renal Agenesis	ITGB1
Renal Agenesis (interacts with) ALDH18A1	Renal Agenesis	ALDH18A1
Renal Agenesis (interacts with) NSDHL	Renal Agenesis	NSDHL
Renal Agenesis (interacts with) SC5D	Renal Agenesis	SC5D
Renal Agenesis (interacts with) DHCR7	Renal Agenesis	DHCR7
Spontaneous abortion (interacts with) F5	Spontaneous abortion	F5
Spontaneous abortion (interacts with) HSPG2	Spontaneous abortion	HSPG2
Spontaneous abortion (interacts with) COL5A2	Spontaneous abortion	COL5A2
Spontaneous abortion (interacts with) CALR	Spontaneous abortion	CALR
Spontaneous abortion (interacts with) COL5A1	Spontaneous abortion	COL5A1
Spontaneous abortion (interacts with) COL1A2	Spontaneous abortion	COL1A2
Spontaneous abortion (interacts with) COL1A1	Spontaneous abortion	COL1A1
Spontaneous abortion (interacts with) ANTXR2	Spontaneous abortion	ANTXR2
Spontaneous abortion (interacts with) TGFBR1	Spontaneous abortion	TGFBR1
Spontaneous abortion (interacts with) GPX4	Spontaneous abortion	GPX4
Spontaneous abortion (interacts with) TIMP2	Spontaneous abortion	TIMP2
Spontaneous abortion (interacts with) TIMP3	Spontaneous abortion	TIMP3
Renal agenesis (interacts with) TIMP2	Renal agenesis	TIMP2
