## Supplementary Table S5 for "Identification of novel nutrient sensitive human yolk sac functions required for embryogenesis"

shared interaction	perinatal pathological phenotype	gene
Spontaneous abortion (interacts with) TIMP2	Spontaneous abortion	TIMP2
Renal agenesis (interacts with) TIMP2	Renal agenesis	TIMP2
Abnormal YS morphology (mouse) CDH2	Abnormal YS morphology	CDH2
Abnormal YS morphology (mouse) CDH1	Abnormal YS morphology	CDH1
Abnormal YS morphology (mouse) COL5A1	Abnormal YS morphology	COL5A1
Abnormal YS morphology (mouse) F5	Abnormal YS morphology	F5
Abnormal YS morphology (mouse) ACVRL1	Abnormal YS morphology	ACVRL1
Abnormal YS morphology (mouse) MAPK1	Abnormal YS morphology	MAPK1
Abnormal YS morphology (mouse) MAP2K1	Abnormal YS morphology	MAP2K1
Abnormal YS morphology (mouse) TGFBR1	Abnormal YS morphology	TGFBR1
Abnormal YS morphology (mouse) TGFBR2	Abnormal YS morphology	TGFBR2
Abnormal YS morphology (mouse) NSDHL	Abnormal YS morphology	NSDHL
Abnormal YS morphology (mouse) GOT2	Abnormal YS morphology	GOT2
Abnormal YS morphology (mouse) ADAR	Abnormal YS morphology	ADAR
Anorectal atresia (human) CDH1	Anorectal atresia	CDH1
Congenital heart defects (human) HSPG2	Congenital heart defects	HSPG2
Congenital heart defects (human) CDH2	Congenital heart defects	CDH2
Congenital heart defects (human) COL11A1	Congenital heart defects	COL11A1
Congenital heart defects (human) COL5A1	Congenital heart defects	COL5A1
Congenital heart defects (human) COL1A2	Congenital heart defects	COL1A2
Congenital heart defects (human) COL1A1	Congenital heart defects	COL1A1
Congenital heart defects (human) MAPK1	Congenital heart defects	MAPK1
Congenital heart defects (human) MAP2K1	Congenital heart defects	MAP2K1
Congenital heart defects (human) TGFBR1	Congenital heart defects	TGFBR1
Congenital heart defects (human) TGFBR2	Congenital heart defects	TGFBR2
Congenital heart defects (human) SOD2	Congenital heart defects	SOD2
Congenital heart defects (human) GPX4	Congenital heart defects	GPX4
Congenital heart defects (human) PDHA1	Congenital heart defects	PDHA1
Congenital heart defects (human) PDHB	Congenital heart defects	PDHB
Congenital heart defects (human) ACADVL	Congenital heart defects	ACADVL
Congenital heart defects (human) DLD	Congenital heart defects	DLD
Congenital heart defects (human) AHCY	Congenital heart defects	AHCY
Congenital heart defects (human) CTBP1	Congenital heart defects	CTBP1
Congenital heart defects (human) NSDHL	Congenital heart defects	NSDHL
Congenital heart defects (human) POR	Congenital heart defects	POR
Congenital heart defects (human) DHCR7	Congenital heart defects	DHCR7
Congenital heart defects (human) ADAR	Congenital heart defects	ADAR
Congenital heart defects (human) EP300	Congenital heart defects	EP300
Congenital heart defects (human) SOD1	Congenital heart defects	SOD1
Exomphalos (human) COL11A1	Exomphalos	COL11A1
Exomphalos (mouse) CALR	Exomphalos	CALR
Exomphalos (mouse) LRP1	Exomphalos	LRP1
Gastroschisis (mouse) LRP1	Gastroschisis	LRP1
Microcephaly (human) HSPG2	Microcephaly	HSPG2
Microcephaly (mouse) ACVRL1	Microcephaly	ACVRL1
Microcephaly (human) MAPK1	Microcephaly	MAPK1
Microcephaly (human) PDHA1	Microcephaly	PDHA1
Microcephaly (human) PDHB	Microcephaly	PDHB
Microcephaly (human) ACADVL	Microcephaly	ACADVL
Microcephaly (human) AHCY	Microcephaly	AHCY
Microcephaly (human) ALDH18A1	Microcephaly	ALDH18A1
Microcephaly (human) CTBP1	Microcephaly	CTBP1
Microcephaly (human) DLD	Microcephaly	DLD
Microcephaly (human) NSDHL	Microcephaly	NSDHL
Microcephaly (human) POR	Microcephaly	POR
Microcephaly (human) DHCR7	Microcephaly	DHCR7
Microcephaly (human) GOT2	Microcephaly	GOT2
Microcephaly (human) ADAR	Microcephaly	ADAR
Microcephaly (human) EP300	Microcephaly	EP300
Neural Tube Defects (human) HSPG2	Neural Tube Defects	HSPG2
Neural Tube Defects (human) CDH1	Neural Tube Defects	CDH1
Neural Tube Defects (human) SOD2	Neural Tube Defects	SOD2
Neural Tube Defects (human) ADAR	Neural Tube Defects	ADAR
Neural Tube Defects (human) EP300	Neural Tube Defects	EP300
Neural Tube Defects (human) SOD1	Neural Tube Defects	SOD1
Orofacial Cleft (mouse) TGFBR2	Orofacial Cleft	TGFBR2
Renal Agenesis (human) ALDH18A1	Renal Agenesis	ALDH18A1
Renal Agenesis (human) NSDHL	Renal Agenesis	NSDHL
Renal Agenesis (human) DHCR7	Renal Agenesis	DHCR7
Spontaneous abortion (human) F5	Spontaneous abortion	F5
Spontaneous abortion (human) HSPG2	Spontaneous abortion	HSPG2
Spontaneous abortion (human) CALR	Spontaneous abortion	CALR
Spontaneous abortion (human) COL5A1	Spontaneous abortion	COL5A1
Spontaneous abortion (human) COL1A2	Spontaneous abortion	COL1A2
Spontaneous abortion (human) COL1A1	Spontaneous abortion	COL1A1
Spontaneous abortion (human) TGFBR1	Spontaneous abortion	TGFBR1
Spontaneous abortion (human) GPX4	Spontaneous abortion	GPX4
